# Contemporary syphilis is characterised by rapid global spread of pandemic *Treponema pallidum* lineages

**DOI:** 10.1101/2021.03.25.21250180

**Authors:** Mathew A. Beale, Michael Marks, Michelle J. Cole, Min-Kuang Lee, Rachel Pitt, Christopher Ruis, Eszter Balla, Tania Crucitti, Michael Ewens, Candela Fernández-Naval, Anna Grankvist, Malcolm Guiver, Chris R. Kenyon, Rafil Khairulin, Ranmini Kularatne, Maider Arando, Barbara J. Molini, Andrey Obukhov, Emma E. Page, Fruzsina Petrovay, Cornelis Rietmeijer, Dominic Rowley, Sandy Shokoples, Erasmus Smit, Emma L. Sweeney, George Taiaroa, Jaime H. Vera, Christine Wennerås, David M. Whiley, Deborah A. Williamson, Gwenda Hughes, Prenilla Naidu, Magnus Unemo, Mel Krajden, Sheila A. Lukehart, Muhammad G. Morshed, Helen Fifer, Nicholas R. Thomson

## Abstract

Syphilis is an important sexually transmitted infection caused by the bacterium *Treponema pallidum* subspecies *pallidum*. The last two decades have seen syphilis incidence rise in many high-income countries, yet the evolutionary and epidemiological relationships that underpin this are poorly understood, as is the global *T. pallidum* population structure. We assembled a geographically and temporally diverse collection of clinical and laboratory samples comprising 726 *T. pallidum* genomes. We used detailed phylogenetic analysis and clustering to show that syphilis globally can be described by only two deeply branching lineages, Nichols and SS14. We show that both of these lineages can be found circulating concurrently in 12 of the 23 countries sampled. To provide further phylodynamic resolution we subdivided *Treponema pallidum* subspecies *pallidum* into 17 distinct sublineages. Importantly, like SS14, we provide evidence that two Nichols sublineages have expanded clonally across 9 countries contemporaneously with SS14. Moreover, pairwise genome analysis showed that recent isolates circulating in 14 different countries were genetically identical in their core genome to those from other countries, suggesting frequent exchange through international transmission pathways. This contrasts with the majority of samples collected prior to 1983, which are phylogenetically distinct from these more recently isolated sublineages. Bayesian temporal analysis provided evidence of a population bottleneck and decline occurring during the late 1990s, followed by a rapid population expansion a decade later. This was driven by the dominant *T. pallidum* sublineages circulating today, many of which are resistant to macrolides. Combined we show that the population of contemporary syphilis in high-income countries has undergone a recent and rapid global expansion.
