## Supplementary Data 2 for "Contemporary syphilis is characterised by rapid global spread of pandemic *Treponema pallidum* lineages"

### Sheet: Recombination_Data
line_order	Filter_Reason	Gubbins_Event_ID	Block_Start	Block_End	Block_Size	Overlapped_by_other_block	Contribution_to_total_masking	%_of_genome	SNP_count_in_block	Genes_affected	Main_Lineage_Affected	Sublineages_Affected	Sample_Count_Affected	SampleIDs
35	Gubbins	16	150605	159364	8759	Yes	8759	0.768624	39	TPASS_RS05210,TPASS_RS00685,TPASS_RS00705,TPASS_RS00690,TPASS_RS00680,TPASS_RS00700,TPASS_RS00675,TPASS_RS00665,TPASS_RS00670	SS14,Nichols	1,2,3,4,5,6,7,8,9,singleton,10	428	Mexico_A-mcf,TPA_RUS_Tuva-61,TPA_RUS_Tuva-62,TPA_RUS_Tuva-41,TPA_RUS_Tuva-39,TPA_RUS_Tuva-54,TPA_RUS_Tuva-59,TPA_RUS_Tuva-58,TPA_RUS_Tuva-49,UW187B,TPA_ALC105,TPA_UKBRG017,TPA_BCC161,TPA_OMI006,PHE150129A,UW231B,UW254B,UW337B,UW330B,UW213B,UW186B,UW228B,UW116B,PHE150137A,UW215B,UW370B,PHE150177A,TPA_BCC075,TPA_BCC165,SHE_V,SHC_0,B3,C3,Q3,SHG_I2,SHD_R,K3,Amoy,TPA_BCC085,SMUTp_04,TPA_BCC004,TPA_RUS…
32	Gubbins	13	154720	159540	4820	Yes	176	0.0154444	13	TPASS_RS00705,TPASS_RS00685,TPASS_RS00690,TPASS_RS00700	SS14	1,2,3,4,5,6,7,8,9,singleton	426	Mexico_A-mcf,TPA_RUS_Tuva-61,TPA_RUS_Tuva-62,TPA_RUS_Tuva-41,TPA_RUS_Tuva-39,TPA_RUS_Tuva-54,TPA_RUS_Tuva-59,TPA_RUS_Tuva-58,TPA_RUS_Tuva-49,UW187B,TPA_ALC105,TPA_UKBRG017,TPA_BCC161,TPA_OMI006,PHE150129A,UW231B,UW254B,UW337B,UW330B,UW213B,UW186B,UW228B,UW116B,PHE150137A,UW215B,UW370B,PHE150177A,TPA_BCC075,TPA_BCC165,SHE_V,SHC_0,B3,C3,Q3,SHG_I2,SHD_R,K3,Amoy,TPA_BCC085,SMUTp_04,TPA_BCC004,TPA_RUS…
23	Gubbins	4	158188	159197	1009	Yes	0	0	25	TPASS_RS00705	Nichols	singleton	1	CW82
25	Gubbins	6	158410	158473	63	Yes	0	0	5	TPASS_RS00705	Nichols	12,13,singleton	19	BAL3,TPA_USL-Phil-3,TPA_USL-BAL-8,CW82,CW59,TPA_USL-SEA-86-1,TPA_EIR015,CW86,UW189B,UW202B,UW279B,NE20,TPA_OMI021,TPA_BCC142,PHE150114A,TPA_AUSBR-41,PHE170336B,PHE170322A,PHE170401A
20	Gubbins	1	158837	159417	580	Yes	0	0	12	TPASS_RS00705	Nichols	18	4	TPA_ZIM020,TPA_ZIM015,TPA_ZIM018,TPA_ZIM014
31	Gubbins	12	198080	198468	388	No	388	0.034048	8	TPASS_RS00905	SS14	1,2,3,4,5,6,7,8,9,singleton	426	Mexico_A-mcf,TPA_RUS_Tuva-61,TPA_RUS_Tuva-62,TPA_RUS_Tuva-41,TPA_RUS_Tuva-39,TPA_RUS_Tuva-54,TPA_RUS_Tuva-59,TPA_RUS_Tuva-58,TPA_RUS_Tuva-49,UW187B,TPA_ALC105,TPA_UKBRG017,TPA_BCC161,TPA_OMI006,PHE150129A,UW231B,UW254B,UW337B,UW330B,UW213B,UW186B,UW228B,UW116B,PHE150137A,UW215B,UW370B,PHE150177A,TPA_BCC075,TPA_BCC165,SHE_V,SHC_0,B3,C3,Q3,SHG_I2,SHD_R,K3,Amoy,TPA_BCC085,SMUTp_04,TPA_BCC004,TPA_RUS…
21	Gubbins	2	347066	347121	55	Yes	0	0	6	TPASS_RS01600	Nichols	18	4	TPA_ZIM020,TPA_ZIM015,TPA_ZIM018,TPA_ZIM014
29	Gubbins	10	347066	347994	928	Yes	928	0.0814343	11	TPASS_RS01600	SS14	singleton	1	Mexico_A-mcf
30	Gubbins	11	492615	493426	811	No	811	0.0711673	10	TPASS_RS02265	SS14	1,2,3,4,5,6,7,8,9,singleton	426	Mexico_A-mcf,TPA_RUS_Tuva-61,TPA_RUS_Tuva-62,TPA_RUS_Tuva-41,TPA_RUS_Tuva-39,TPA_RUS_Tuva-54,TPA_RUS_Tuva-59,TPA_RUS_Tuva-58,TPA_RUS_Tuva-49,UW187B,TPA_ALC105,TPA_UKBRG017,TPA_BCC161,TPA_OMI006,PHE150129A,UW231B,UW254B,UW337B,UW330B,UW213B,UW186B,UW228B,UW116B,PHE150137A,UW215B,UW370B,PHE150177A,TPA_BCC075,TPA_BCC165,SHE_V,SHC_0,B3,C3,Q3,SHG_I2,SHD_R,K3,Amoy,TPA_BCC085,SMUTp_04,TPA_BCC004,TPA_RUS…
24	Gubbins	5	492858	493637	779	Yes	779	0.0683592	27	TPASS_RS02265	Nichols	12,singleton	15	CW59,TPA_USL-SEA-86-1,TPA_EIR015,CW86,UW189B,UW202B,UW279B,NE20,TPA_OMI021,TPA_BCC142,PHE150114A,TPA_AUSBR-41,PHE170336B,PHE170322A,PHE170401A
36	Gubbins	17	493027	493426	399	Yes	0	0	8	TPASS_RS02265	SS14,Nichols	1,2,3,4,5,6,7,8,9,singleton,10	428	Mexico_A-mcf,TPA_RUS_Tuva-61,TPA_RUS_Tuva-62,TPA_RUS_Tuva-41,TPA_RUS_Tuva-39,TPA_RUS_Tuva-54,TPA_RUS_Tuva-59,TPA_RUS_Tuva-58,TPA_RUS_Tuva-49,UW187B,TPA_ALC105,TPA_UKBRG017,TPA_BCC161,TPA_OMI006,PHE150129A,UW231B,UW254B,UW337B,UW330B,UW213B,UW186B,UW228B,UW116B,PHE150137A,UW215B,UW370B,PHE150177A,TPA_BCC075,TPA_BCC165,SHE_V,SHC_0,B3,C3,Q3,SHG_I2,SHD_R,K3,Amoy,TPA_BCC085,SMUTp_04,TPA_BCC004,TPA_RUS…
22	Gubbins	3	514484	515191	707	No	707	0.062041	7	TPASS_RS02350,TPASS_RS02355	Nichols	22	2	CW83,TPA_SA006
28	Gubbins	9	522846	523497	651	No	651	0.0571269	20	TPASS_RS02375	SS14	singleton	1	Mexico_A-mcf
33	Gubbins	14	555737	557649	1912	No	1912	0.167783	10	TPASS_RS02525	SS14	1,2,3,4,5,6,7,8,9,singleton	426	Mexico_A-mcf,TPA_RUS_Tuva-61,TPA_RUS_Tuva-62,TPA_RUS_Tuva-41,TPA_RUS_Tuva-39,TPA_RUS_Tuva-54,TPA_RUS_Tuva-59,TPA_RUS_Tuva-58,TPA_RUS_Tuva-49,UW187B,TPA_ALC105,TPA_UKBRG017,TPA_BCC161,TPA_OMI006,PHE150129A,UW231B,UW254B,UW337B,UW330B,UW213B,UW186B,UW228B,UW116B,PHE150137A,UW215B,UW370B,PHE150177A,TPA_BCC075,TPA_BCC165,SHE_V,SHC_0,B3,C3,Q3,SHG_I2,SHD_R,K3,Amoy,TPA_BCC085,SMUTp_04,TPA_BCC004,TPA_RUS…
34	Gubbins	15	606048	607052	1004	No	1004	0.0881035	7	TPASS_RS02760,TPASS_RS02755	SS14	1,2,3,4,5,6,7,8,9,singleton	426	Mexico_A-mcf,TPA_RUS_Tuva-61,TPA_RUS_Tuva-62,TPA_RUS_Tuva-41,TPA_RUS_Tuva-39,TPA_RUS_Tuva-54,TPA_RUS_Tuva-59,TPA_RUS_Tuva-58,TPA_RUS_Tuva-49,UW187B,TPA_ALC105,TPA_UKBRG017,TPA_BCC161,TPA_OMI006,PHE150129A,UW231B,UW254B,UW337B,UW330B,UW213B,UW186B,UW228B,UW116B,PHE150137A,UW215B,UW370B,PHE150177A,TPA_BCC075,TPA_BCC165,SHE_V,SHC_0,B3,C3,Q3,SHG_I2,SHD_R,K3,Amoy,TPA_BCC085,SMUTp_04,TPA_BCC004,TPA_RUS…
38	Gubbins	19	671010	671830	820	No	820	0.071957	6	TPASS_RS03055,TPASS_RS03065,TPASS_RS03060	SS14,Nichols	1,2,3,4,5,6,7,8,9,singleton,10	428	Mexico_A-mcf,TPA_RUS_Tuva-61,TPA_RUS_Tuva-62,TPA_RUS_Tuva-41,TPA_RUS_Tuva-39,TPA_RUS_Tuva-54,TPA_RUS_Tuva-59,TPA_RUS_Tuva-58,TPA_RUS_Tuva-49,UW187B,TPA_ALC105,TPA_UKBRG017,TPA_BCC161,TPA_OMI006,PHE150129A,UW231B,UW254B,UW337B,UW330B,UW213B,UW186B,UW228B,UW116B,PHE150137A,UW215B,UW370B,PHE150177A,TPA_BCC075,TPA_BCC165,SHE_V,SHC_0,B3,C3,Q3,SHG_I2,SHD_R,K3,Amoy,TPA_BCC085,SMUTp_04,TPA_BCC004,TPA_RUS…
27	Gubbins	8	672172	672208	36	No	36	0.00315909	5	TPASS_RS03065	SS14	singleton	1	PHE160249A
26	Gubbins	7	1049482	1053946	4464	No	4464	0.391727	18	TPASS_RS04780,TPASS_RS04790,TPASS_RS04785,TPASS_RS04775	Nichols	11	2	Seattle_81-4,TPA_USL-SEA-83-2
37	Gubbins	18	1123728	1125860	2132	No	2132	0.187088	7	TPASS_RS05100,TPASS_RS05105	SS14,Nichols	1,2,3,4,5,6,7,8,9,singleton,10	428	Mexico_A-mcf,TPA_RUS_Tuva-61,TPA_RUS_Tuva-62,TPA_RUS_Tuva-41,TPA_RUS_Tuva-39,TPA_RUS_Tuva-54,TPA_RUS_Tuva-59,TPA_RUS_Tuva-58,TPA_RUS_Tuva-49,UW187B,TPA_ALC105,TPA_UKBRG017,TPA_BCC161,TPA_OMI006,PHE150129A,UW231B,UW254B,UW337B,UW330B,UW213B,UW186B,UW228B,UW116B,PHE150137A,UW215B,UW370B,PHE150177A,TPA_BCC075,TPA_BCC165,SHE_V,SHC_0,B3,C3,Q3,SHG_I2,SHD_R,K3,Amoy,TPA_BCC085,SMUTp_04,TPA_BCC004,TPA_RUS…
1	Prefiltered_arp	-	461728	463542	1814	No	1814	0.159183	-	TPASS_RS02125	All	All	528
2	Prefiltered_TPANIC_0470	-	498768	499709	941	No	941	0.0825751	-	TPASS_RS02290	All	All	528	All
15	Prefiltered_TPANIC_0548	-	593141	594457	1316	No	1316	0.115482	-	TPASS_RS02700	All	All	528	All
16	Prefiltered_TPANIC_0856	-	934605	935789	1184	No	1184	0.103899	-	TPASS_RS04240	All	All	528	All
17	Prefiltered_TPANIC_0858	-	935891	937117	1226	No	1226	0.107585	-	TPASS_RS04245	All	All	528	All
18	Prefiltered_TPANIC_0859	-	937199	938683	1484	No	1484	0.130225	-	TPASS_RS04250	All	All	528	All
19	Prefiltered_TPANIC_0865	-	944847	946289	1442	No	1442	0.126539	-	TPASS_RS04275	All	All	528	All
3	Prefiltered_tprA	-	8341	10165	1824	No	1824	0.160061	-	TPASS_RS00040	All	All	528	All
4	Prefiltered_tprB	-	10397	12379	1982	No	1982	0.173925	-	TPASS_RS00045	All	All	528	All
5	Prefiltered_tprC	-	134911	136707	1796	No	1796	0.157603	-	TPASS_RS00590	All	All	528	All
6	Prefiltered_tprD	-	152370	154160	1790	Yes	0	0	-	TPASS_RS00675	All	All	528	All
7	Prefiltered_tprE	-	329182	331470	2288	No	2288	0.200778	-	TPASS_RS01555	All	All	528	All
8	Prefiltered_tprF	-	332337	333531	1194	No	1194	0.104776	-	TPASS_RS01565	All	All	528	All
9	Prefiltered_tprG	-	333590	335860	2270	No	2270	0.199198	-	TPASS_RS01570	All	All	528	All
10	Prefiltered_tprH	-	662728	664809	2081	No	2081	0.182613	-	TPASS_RS03020	All	All	528	All
11	Prefiltered_tprI	-	672540	674369	1829	No	1829	0.160499	-	TPASS_RS03070	All	All	528	All
12	Prefiltered_tprJ	-	674428	676704	2276	No	2276	0.199725	-	TPASS_RS03075	All	All	528	All
13	Prefiltered_tprK	-	975797	977377	1580	No	1580	0.138649	-	TPASS_RS05385	All	All	528	All
14	Prefiltered_tprL	-	1125912	1127456	1544	No	1544	0.13549	-	TPASS_RS05110	All	All	528	All
		-
	Gubbins (some overlap)	Gubbins_Total	-	-	27484	Gubbins_Total(no-overlap)	23567	2.06806	-	-	-	-	-	-
	Prefiltered	Prefiltered_Total	-	-	33150	Prefiltered_Total	30071	2.6388	-	-	-	-	-	-
	All (some overlap)	All_Total	-	-	60634	All_Total	53638	4.70687	-	-	-	-	-	-

### Sheet: Sample_Info
16	428	Mexico_A-mcf,TPA_RUS_Tuva-61,TPA_RUS_Tuva-62,TPA_RUS_Tuva-41,TPA_RUS_Tuva-39,TPA_RUS_Tuva-54,TPA_RUS_Tuva-59,TPA_RUS_Tuva-58,TPA_RUS_Tuva-49,UW187B,TPA_ALC105,TPA_UKBRG017,TPA_BCC161,TPA_OMI006,PHE150129A,UW231B,UW254B,UW337B,UW330B,UW213B,UW186B,UW228B,UW116B,PHE150137A,UW215B,UW370B,PHE150177A,TPA_BCC075,TPA_BCC165,SHE_V,SHC_0,B3,C3,Q3,SHG_I2,SHD_R,K3,Amoy,TPA_BCC085,SMUTp_04,TPA_BCC004,TPA_RUS…
13	426	Mexico_A-mcf,TPA_RUS_Tuva-61,TPA_RUS_Tuva-62,TPA_RUS_Tuva-41,TPA_RUS_Tuva-39,TPA_RUS_Tuva-54,TPA_RUS_Tuva-59,TPA_RUS_Tuva-58,TPA_RUS_Tuva-49,UW187B,TPA_ALC105,TPA_UKBRG017,TPA_BCC161,TPA_OMI006,PHE150129A,UW231B,UW254B,UW337B,UW330B,UW213B,UW186B,UW228B,UW116B,PHE150137A,UW215B,UW370B,PHE150177A,TPA_BCC075,TPA_BCC165,SHE_V,SHC_0,B3,C3,Q3,SHG_I2,SHD_R,K3,Amoy,TPA_BCC085,SMUTp_04,TPA_BCC004,TPA_RUS…
4	1	CW82
6	19	BAL3,TPA_USL-Phil-3,TPA_USL-BAL-8,CW82,CW59,TPA_USL-SEA-86-1,TPA_EIR015,CW86,UW189B,UW202B,UW279B,NE20,TPA_OMI021,TPA_BCC142,PHE150114A,TPA_AUSBR-41,PHE170336B,PHE170322A,PHE170401A
1	4	TPA_ZIM020,TPA_ZIM015,TPA_ZIM018,TPA_ZIM014
12	426	Mexico_A-mcf,TPA_RUS_Tuva-61,TPA_RUS_Tuva-62,TPA_RUS_Tuva-41,TPA_RUS_Tuva-39,TPA_RUS_Tuva-54,TPA_RUS_Tuva-59,TPA_RUS_Tuva-58,TPA_RUS_Tuva-49,UW187B,TPA_ALC105,TPA_UKBRG017,TPA_BCC161,TPA_OMI006,PHE150129A,UW231B,UW254B,UW337B,UW330B,UW213B,UW186B,UW228B,UW116B,PHE150137A,UW215B,UW370B,PHE150177A,TPA_BCC075,TPA_BCC165,SHE_V,SHC_0,B3,C3,Q3,SHG_I2,SHD_R,K3,Amoy,TPA_BCC085,SMUTp_04,TPA_BCC004,TPA_RUS…
2	4	TPA_ZIM020,TPA_ZIM015,TPA_ZIM018,TPA_ZIM014
10	1	Mexico_A-mcf
11	426	Mexico_A-mcf,TPA_RUS_Tuva-61,TPA_RUS_Tuva-62,TPA_RUS_Tuva-41,TPA_RUS_Tuva-39,TPA_RUS_Tuva-54,TPA_RUS_Tuva-59,TPA_RUS_Tuva-58,TPA_RUS_Tuva-49,UW187B,TPA_ALC105,TPA_UKBRG017,TPA_BCC161,TPA_OMI006,PHE150129A,UW231B,UW254B,UW337B,UW330B,UW213B,UW186B,UW228B,UW116B,PHE150137A,UW215B,UW370B,PHE150177A,TPA_BCC075,TPA_BCC165,SHE_V,SHC_0,B3,C3,Q3,SHG_I2,SHD_R,K3,Amoy,TPA_BCC085,SMUTp_04,TPA_BCC004,TPA_RUS…
5	15	CW59,TPA_USL-SEA-86-1,TPA_EIR015,CW86,UW189B,UW202B,UW279B,NE20,TPA_OMI021,TPA_BCC142,PHE150114A,TPA_AUSBR-41,PHE170336B,PHE170322A,PHE170401A
17	428	Mexico_A-mcf,TPA_RUS_Tuva-61,TPA_RUS_Tuva-62,TPA_RUS_Tuva-41,TPA_RUS_Tuva-39,TPA_RUS_Tuva-54,TPA_RUS_Tuva-59,TPA_RUS_Tuva-58,TPA_RUS_Tuva-49,UW187B,TPA_ALC105,TPA_UKBRG017,TPA_BCC161,TPA_OMI006,PHE150129A,UW231B,UW254B,UW337B,UW330B,UW213B,UW186B,UW228B,UW116B,PHE150137A,UW215B,UW370B,PHE150177A,TPA_BCC075,TPA_BCC165,SHE_V,SHC_0,B3,C3,Q3,SHG_I2,SHD_R,K3,Amoy,TPA_BCC085,SMUTp_04,TPA_BCC004,TPA_RUS…
3	2	CW83,TPA_SA006
9	1	Mexico_A-mcf
14	426	Mexico_A-mcf,TPA_RUS_Tuva-61,TPA_RUS_Tuva-62,TPA_RUS_Tuva-41,TPA_RUS_Tuva-39,TPA_RUS_Tuva-54,TPA_RUS_Tuva-59,TPA_RUS_Tuva-58,TPA_RUS_Tuva-49,UW187B,TPA_ALC105,TPA_UKBRG017,TPA_BCC161,TPA_OMI006,PHE150129A,UW231B,UW254B,UW337B,UW330B,UW213B,UW186B,UW228B,UW116B,PHE150137A,UW215B,UW370B,PHE150177A,TPA_BCC075,TPA_BCC165,SHE_V,SHC_0,B3,C3,Q3,SHG_I2,SHD_R,K3,Amoy,TPA_BCC085,SMUTp_04,TPA_BCC004,TPA_RUS…
15	426	Mexico_A-mcf,TPA_RUS_Tuva-61,TPA_RUS_Tuva-62,TPA_RUS_Tuva-41,TPA_RUS_Tuva-39,TPA_RUS_Tuva-54,TPA_RUS_Tuva-59,TPA_RUS_Tuva-58,TPA_RUS_Tuva-49,UW187B,TPA_ALC105,TPA_UKBRG017,TPA_BCC161,TPA_OMI006,PHE150129A,UW231B,UW254B,UW337B,UW330B,UW213B,UW186B,UW228B,UW116B,PHE150137A,UW215B,UW370B,PHE150177A,TPA_BCC075,TPA_BCC165,SHE_V,SHC_0,B3,C3,Q3,SHG_I2,SHD_R,K3,Amoy,TPA_BCC085,SMUTp_04,TPA_BCC004,TPA_RUS…
19	428	Mexico_A-mcf,TPA_RUS_Tuva-61,TPA_RUS_Tuva-62,TPA_RUS_Tuva-41,TPA_RUS_Tuva-39,TPA_RUS_Tuva-54,TPA_RUS_Tuva-59,TPA_RUS_Tuva-58,TPA_RUS_Tuva-49,UW187B,TPA_ALC105,TPA_UKBRG017,TPA_BCC161,TPA_OMI006,PHE150129A,UW231B,UW254B,UW337B,UW330B,UW213B,UW186B,UW228B,UW116B,PHE150137A,UW215B,UW370B,PHE150177A,TPA_BCC075,TPA_BCC165,SHE_V,SHC_0,B3,C3,Q3,SHG_I2,SHD_R,K3,Amoy,TPA_BCC085,SMUTp_04,TPA_BCC004,TPA_RUS…
8	1	PHE160249A
7	2	Seattle_81-4,TPA_USL-SEA-83-2
18	428	Mexico_A-mcf,TPA_RUS_Tuva-61,TPA_RUS_Tuva-62,TPA_RUS_Tuva-41,TPA_RUS_Tuva-39,TPA_RUS_Tuva-54,TPA_RUS_Tuva-59,TPA_RUS_Tuva-58,TPA_RUS_Tuva-49,UW187B,TPA_ALC105,TPA_UKBRG017,TPA_BCC161,TPA_OMI006,PHE150129A,UW231B,UW254B,UW337B,UW330B,UW213B,UW186B,UW228B,UW116B,PHE150137A,UW215B,UW370B,PHE150177A,TPA_BCC075,TPA_BCC165,SHE_V,SHC_0,B3,C3,Q3,SHG_I2,SHD_R,K3,Amoy,TPA_BCC085,SMUTp_04,TPA_BCC004,TPA_RUS…
